# Predicting Treatment-seeking Status for Alcohol Use Disorder Using Polygenic Scores and Machine Learning in a Deeply-Phenotyped Sample

**DOI:** 10.1101/2024.11.22.24317810

**Authors:** Zeal Jinwala, ReJoyce Green, Yousef Khan, Joel Gelernter, Rachel L. Kember, Emily E. Hartwell

## Abstract

**Background:** Few individuals with alcohol use disorder (AUD) receive treatment. Previous studies have shown drinking behavior, psychological problems, and substance dependence to predict treatment seeking. However, to date, no studies have incorporated polygenic scores (PGS), a measure of genetic risk for AUD.

**Methods:** Using the Yale-Penn sample, we identified 9,103 individuals diagnosed with DSM-IV AUD and indicated treatment-seeking status. We implemented a random forest (RF) model to predict treatment-seeking based on 91 clinically relevant phenotypes. We calculated AUD PGS for those with genetic data (African ancestry [AFR] n=3,192, European ancestry [EUR] n=3,553) and generated RF models for each ancestry group, first without and then with PGS. Lastly, we developed models stratified by age (< and ≥40 years old).

**Results:** 66.6% reported treatment seeking (M_age_=40.0, 62.4% male). Across models, top predictors included years of alcohol use and related psychological problems, psychiatric diagnoses, and heart disease. In the models without PGS, we found 79.8% accuracy and 0.85 AUC for EUR and 75% and 0.78 for AFR; the addition of PGS did not substantially change these metrics. PGS was the 10^th^ most important predictor for EUR and 23^rd^ for AFR. In the age-stratified analysis, PGS ranked 8^th^ for <40 and 48^th^ for ≥40 in EUR ancestry, and it ranked 14^th^ for <40 and 24^th^ for ≥40 in the AFR sample.

**Conclusion:** Alcohol use, psychiatric issues, and comorbid medical disorders were predictors of treatment seeking. Incorporating PGS did not substantially alter performance, but was a more important predictor in younger individuals with AUD.

**Highlights:**

- While alcohol use problems are common, few individuals seek treatment
- We used machine learning in a deeply-phenotyped sample to predict treatment-seeking
- We, for the first time, incorporated polygenic risk for alcohol use as a predictor
- Alcohol use variables, psychiatric issues, and medical problems were key predictors
