## Supplementary Tables for "Predicting Treatment-seeking Status for Alcohol Use Disorder Using Polygenic Scores and Machine Learning in a Deeply-Phenotyped Sample"

### Sheet: S-Table 1
Supplementary Table 1: Baseline comparisions between treatment seeking and non-treatment seeking groups
			Whole sample			EUR									AFR
						All EUR			< 40 years			≥ 40 years			All AFR			< 40 years			≥40 years
	Phenotype	Type	p-value	Treatment-seeking	Non-treatment seeking	p-value	Treatment-seeking	Non-treatment seeking	p-value	Treatment-seeking	Non-treatment seeking	p-value	Treatment-seeking	Non-treatment seeking	p-value	Treatment-seeking	Non-treatment seeking	p-value	Treatment-seeking	Non-treatment seeking	p-value	Treatment-seeking	Non-treatment seeking
Demographic variables	Race:White, % cases	binary	0.503191	47.57	48.3412	n/a	n/a	n/a	n/a	n/a	n/a	n/a	n/a	n/a	n/a	n/a	n/a	n/a	n/a	n/a	n/a	n/a	n/a
	Race:Non-white, % cases	binary	0.503191	52.43	51.6588	n/a	n/a	n/a	n/a	n/a	n/a	n/a	n/a	n/a	n/a	n/a	n/a	n/a	n/a	n/a	n/a	n/a	n/a
	BMI, M(SD)	continuous	0.00658029	28.16 ± 5.68	27.95 ± 5.99	0.000240391	27.28 ± 5.18	26.76 ± 5.44	5.36245e-05	26.81 ± 5.03	26.05 ± 5.20	0.141642	27.69 ± 5.28	28.15 ± 5.61	0.917964	28.82 ± 5.89	28.83 ± 6.11	0.449	28.99 ± 6.08	28.78 ± 6.23	0.585018	28.73 ± 5.79	28.88 ± 6.00
	Employment, % cases	binary	1.56756e-16	28.9	37.5423	3.81556e-07	30.08	38.72	0.0137413	30.0773	38.7211	3.50888e-05	27.5602	38.7435	1.71935e-06	26.5581	35.1496	0.00387	27.8736	36.1233	0.000539402	25.9285	34.2324
	Income, M(SD)	continuous	8.92919e-18	2.16 ± 1.73	2.52 ± 1.98	5.77193e-07	2.42 ± 1.94	2.85 ± 2.25	0.000191512	2.29 ± 1.83	2.69 ± 2.14	1.06662e-05	2.54 ± 2.03	3.15 ± 2.41	1.15827e-08	1.83 ± 1.37	2.11 ± 1.55	0.00318	1.84 ± 1.36	2.13 ± 1.61	1.00614e-06	1.82 ± 1.38	2.09 ± 1.49
	Education, M(SD) *	continuous	8.40615e-07	12.02 ± 2.15	12.27 ± 2.21	0.0773367	12.46 ± 2.33	12.62 ± 2.37	0.00192657	12.31 ± 2.23	12.65 ± 2.25	0.735717	12.59 ± 2.41	12.54 ± 2.59	1.0649e-05	11.72 ± 1.81	12.09 ± 1.90	1.58e-07	11.47 ± 1.69	12.12 ± 1.90	0.0512244	11.83 ± 1.86	12.06 ± 1.90
	Marital status, % cases	binary	0.397943	12.28	12.9316	0.238093	12.45	13.94	0.73451	12.4542	13.9432	9.32074e-05	16.8675	25.9162	0.634382	11.6744	11.0043	0.491	10.9195	9.47137	0.873057	12.0358	12.4481
Medical history variables	Health Rating, M(SD) **	continuous	4.568e-06	2.86 ± 1.07	2.74 ± 1.06	0.00940384	2.78 ± 1.04	2.68 ± 1.03	0.540617	2.65 ± 0.99	2.61 ± 0.97	0.169039	2.89 ± 1.07	2.81 ± 1.12	0.00028504	2.90 ± 1.09	2.74 ± 1.09	0.0376	2.73 ± 1.10	2.60 ± 1.06	0.0902224	2.98 ± 1.07	2.87 ± 1.10
	High Blood Pressure, % cases	binary	4.0762e-14	30.27	22.6473	7.11063e-09	24.05	15.45	0.0242933	24.0537	15.4529	0.0156793	33.1325	26.4398	2.79148e-06	37.6744	28.8462	0.0469	25.2874	20.0441	0.0146976	43.6039	37.1369
	Migraine headaches, % cases	binary	0.736363	15.5	15.1997	1	15.67	15.63	0.0933865	15.6695	15.6306	0.174518	13.3283	16.2304	0.414406	14.3256	13.141	0.988	16.523	16.7401	0.0506914	13.2737	9.75104
	Brain Injury/Concussion, % cases	binary	1.5066e-08	17.28	12.6269	0.0036305	22.55	18.21	0.639812	22.5478	18.206	0.000128784	23.7199	14.3979	4.60891e-05	12.4186	7.37179	0.104	11.7816	8.59031	0.000117112	12.7235	6.22407
	Unconscious > 5 min, % cases	binary	1.73779e-15	19.03	12.3223	2.01989e-06	20.96	14.21	0.0111924	20.9605	14.2096	0.000154307	22.3645	13.3508	1.32737e-05	15.9535	9.9359	0.000208	15.5172	7.92952	0.0256108	16.1623	11.8257
	Epilepsy/seizure, % cases	binary	2.92009e-07	7.89	4.94245	0.00013324	8.99	5.24	0.235091	8.99471	5.23979	0.000166433	10.3163	3.9267	0.00654941	6.37209	3.84615	0.11	6.32184	3.96476	0.0388944	6.39615	3.73444
	Stroke, % cases	binary	0.00268033	2.06	1.15098	0.00189127	1.51	0.27	0.656407	1.5059	0.26643	0.0291935	2.48494	0.52356	0.222928	2.74419	1.92308	0.347	1.14943	0.440529	0.958541	3.50757	3.3195
	Heart disease, % cases	binary	0.00149976	4.87	3.38524	0.0524533	4.03	2.66	0.307537	4.0293	2.6643	0.987705	5.9488	5.75916	0.00960387	5.44186	3.20513	0.0353	2.15517	0.440529	0.416905	7.01513	5.80913
	Liver disease, % cases	binary	5.828e-18	18.78	11.5775	2.21245e-10	22.87	13.68	7.58203e-06	22.8734	13.6767	0.0226034	28.012	21.9895	1.79247e-05	12.3256	7.05128	0.0395	4.74138	2.20264	0.0247431	15.956	11.6183
	Thyroid disease, % cases	binary	0.246313	3.61	3.11442	0.815413	3.87	3.64	0.439497	3.8665	3.64121	0.85004	5.12048	4.71204	0.541714	2.69767	2.24359	0.0493	2.01149	0.440529	0.404348	3.02613	3.94191
	Diabetes, % cases	binary	0.16336	7.58	6.73663	0.272481	5.37	4.44	0.783193	5.37241	4.4405	0.419599	8.20783	9.68586	0.0902554	9.67442	7.69231	0.532	5.17241	4.18502	0.6797	11.8294	10.9959
	Cancer, % cases	binary	0.809278	3.23	3.11442	0.0170076	4.6	2.84	0.059561	4.5991	2.84192	0.986198	6.4759	6.28272	0.396061	1.90698	2.45726	0.473	0.718391	1.32159	0.287122	2.47593	3.52697
	HIV/AIDS, % cases	binary	0.00276643	5.68	4.16385	0.0946766	3.09	2.04	0.556086	3.0932	2.04263	0.768621	4.44277	3.9267	0.292395	7.2093	6.08974	1	2.29885	2.20264	0.972662	9.55983	9.75104
	STD, % cases	binary	2.67617e-08	25.88	20.5146	0.000815961	17.05	12.61	0.00224519	17.0533	12.611	0.64373	18.75	17.5393	0.00113064	34.6977	28.6325	0.112	31.8966	27.3128	0.015894	36.0385	29.8755
	Any other illness, % cases	binary	5.1092e-06	24.84	20.4807	0.00458163	24.34	19.98	0.352771	24.3386	19.9822	0.663971	30.6476	29.3194	5.49737e-06	25.3023	17.735	5.42e-05	20.2586	11.0132	0.131413	27.7166	24.0664
	Antidepressants, % cases	binary	1.81503e-54	43.97	26.9804	3.59273e-25	53.24	34.55	1.92841e-13	53.2357	34.5471	5.30127e-11	54.8193	35.6021	2.18747e-20	33.0233	16.6667	1.82e-13	33.1897	13.6564	2.94073e-08	32.9436	19.5021
	Anxiolytics, % cases	binary	1.99447e-08	13.72	9.54638	5.50623e-08	22.34	14.48	2.43039e-07	22.3443	14.476	0.0181024	21.0843	15.445	0.0541979	5.06977	3.4188	0.0809	5.17241	2.86344	0.400246	5.02063	3.94191
	Mood stabilizer, % cases	binary	1.43685e-05	4.34	2.47123	0.021471	5.49	3.64	0.0664926	5.49451	3.64121	0.173183	5.27108	3.40314	0.00196789	2.51163	0.747863	0.0162	2.87356	0.660793	0.0601663	2.33838	0.829876
	Antipsychotics, % cases	binary	3.51668e-18	12.82	6.73663	1.13107e-06	14.61	8.7	2.29001e-05	14.6113	8.70337	0.00358431	13.253	7.59162	7.97191e-09	10.7442	4.2735	1.73e-05	11.3506	3.96476	0.000130169	10.4539	4.56432
	How many years have used Alcohol, M(SD)	continuous	8.71566e-240	15.28 ± 10.30	8.32 ± 9.58	5.1006e-136	14.19 ± 10.18	6.37 ± 8.64	2.12312e-69	8.24 ± 6.09	3.84 ± 4.53	1.16794e-37	19.24 ± 10.22	11.30 ± 11.96	3.82017e-55	17.12 ± 10.41	10.95 ± 10.34	1.39e-21	10.86 ± 6.62	7.15 ± 6.37	1.35629e-20	20.12 ± 10.57	14.53 ± 11.96
	How many years have used Heroin, M(SD)	continuous	0.386643	2.81 ± 6.03	2.72 ± 5.77	0.0274129	3.04 ± 5.60	3.01 ± 5.05	0.353545	2.67 ± 4.15	2.36 ± 3.61	0.00255371	3.35 ± 6.57	4.26 ± 6.88	0.124518	2.24 ± 6.11	2.11 ± 6.16	0.16	0.84 ± 2.94	0.75 ± 2.86	0.53018	2.92 ± 7.04	3.39 ± 7.91
	How many years have used Methadone, M(SD)	continuous	0.106974	0.06 ± 0.67	0.07 ± 0.59	0.0274172	0.06 ± 0.62	0.10 ± 0.72	0.321717	0.05 ± 0.42	0.10 ± 0.71	0.0281741	0.07 ± 0.75	0.11 ± 0.74	0.0707226	0.02 ± 0.24	0.04 ± 0.48	0.553	0.01 ± 0.20	0.00 ± 0.05	0.00484267	0.02 ± 0.25	0.08 ± 0.67
	How many years have used Other opiates/analgesics, M(SD)	continuous	0.291824	0.97 ± 3.15	0.94 ± 3.04	0.00605529	1.53 ± 3.77	1.59 ± 3.72	0.364485	1.51 ± 2.96	1.47 ± 2.73	0.542888	1.55 ± 4.35	1.82 ± 5.13	0.0813015	0.33 ± 1.85	0.36 ± 2.30	0.125	0.27 ± 1.43	0.20 ± 1.16	0.370883	0.37 ± 2.03	0.52 ± 2.99
	How many years have used Barbiturates, M(SD)	continuous	0.105256	0.15 ± 1.39	0.11 ± 1.10	0.0329173	0.22 ± 1.77	0.14 ± 1.35	0.292444	0.05 ± 0.53	0.03 ± 0.59	0.693784	0.36 ± 2.35	0.35 ± 2.16	0.401569	0.05 ± 0.71	0.03 ± 0.41	0.83	0.01 ± 0.14	0.01 ± 0.19	0.743826	0.08 ± 0.86	0.05 ± 0.54
	How many years have used Other sed/hyp/tranq, M(SD)	continuous	0.0237009	0.51 ± 2.33	0.40 ± 1.99	0.0320175	0.77 ± 2.78	0.56 ± 2.31	0.00981842	0.65 ± 1.90	0.49 ± 1.80	0.269007	0.88 ± 3.35	0.70 ± 3.07	0.178999	0.23 ± 1.59	0.16 ± 1.07	0.0902	0.13 ± 1.11	0.06 ± 0.53	0.961775	0.27 ± 1.77	0.26 ± 1.39
	How many years have used Cocaine, M(SD)	continuous	4.92932e-51	7.95 ± 8.26	5.51 ± 7.43	3.59554e-14	5.58 ± 7.18	3.71 ± 5.90	4.65365e-13	4.03 ± 5.06	2.47 ± 4.19	0.0959519	6.91 ± 8.35	6.11 ± 7.74	7.86122e-20	10.29 ± 8.86	7.46 ± 8.51	6.58e-14	6.06 ± 6.14	3.78 ± 5.71	0.00340762	12.31 ± 9.24	10.92 ± 9.23
	How many years have used Amphetamines, M(SD)	continuous	2.11686e-09	0.45 ± 2.08	0.28 ± 1.56	8.82765e-05	0.61 ± 2.48	0.32 ± 1.45	0.00400237	0.29 ± 1.17	0.15 ± 0.86	0.342318	0.88 ± 3.17	0.64 ± 2.15	6.34965e-08	0.28 ± 1.42	0.10 ± 0.91	0.00231	0.08 ± 0.60	0.01 ± 0.18	0.000323341	0.37 ± 1.66	0.18 ± 1.25
	How many years have used Cannabis, M(SD)	continuous	1.42599e-07	8.15 ± 9.14	6.94 ± 8.41	0.000182243	7.57 ± 8.50	6.16 ± 7.32	9.95502e-05	6.58 ± 6.19	5.34 ± 5.35	0.068305	8.42 ± 9.98	7.76 ± 9.92	0.0222292	9.15 ± 9.90	8.21 ± 9.41	0.011	8.01 ± 7.23	6.87 ± 6.91	0.363398	9.70 ± 10.90	9.47 ± 11.13
	How many years have used Hallucinogens, M(SD)	continuous	4.55525e-05	0.33 ± 1.54	0.20 ± 1.12	0.0303486	0.36 ± 1.66	0.20 ± 0.87	0.0791566	0.34 ± 1.40	0.21 ± 0.88	0.0916015	0.38 ± 1.85	0.18 ± 0.85	0.00107249	0.31 ± 1.52	0.19 ± 1.29	0.00186	0.51 ± 1.96	0.26 ± 1.51	0.0313817	0.21 ± 1.24	0.13 ± 1.04
	How many years have used Inhalants, M(SD)	continuous	0.00834404	0.05 ± 0.57	0.03 ± 0.46	0.188799	0.08 ± 0.77	0.05 ± 0.64	0.112058	0.04 ± 0.40	0.03 ± 0.28	0.759573	0.11 ± 0.98	0.10 ± 1.03	0.0184826	0.02 ± 0.35	0.00 ± 0.05	0.251	0.02 ± 0.24	0.00 ± 0.05	0.0564267	0.03 ± 0.40	0.00 ± 0.05
	Ever had emotional problem, % cases	binary	2.17273e-30	87.37	77.9959	1.85801e-14	89.3	79.75	1.0833e-08	89.2959	79.7513	0.000746277	90.9639	84.8168	4.39048e-10	86.8837	77.8846	9.02e-05	88.3621	79.7357	3.48508e-07	86.1761	76.1411
Tobacco use variables	Smoked a total of 100 cigarettes lifetime, % cases	binary	2.18205e-23	88.74	81.0088	2.05013e-06	87.95	81.97	0.000518389	87.9528	81.9716	2.35097e-06	85.5422	75.1309	2.4988e-12	90.3256	81.1966	5.64e-12	90.0862	74.6696	0.0644716	90.4402	87.3444
	Health problems due to smoking, % cases	binary	1.93449e-18	32.12	23.155	9.05406e-06	33.58	26.11	0.00717645	33.5775	26.1101	0.0092804	36.1446	28.7958	9.2659e-11	31.4419	19.9786	0.000269	25.5747	16.2996	1.25737e-05	34.2503	23.444
	Age of Onset of Tobacco Dependance, M(SD)	continuous	0.00136533	25.60 ± 7.35	24.89 ± 6.37	0.000356932	23.91 ± 6.88	22.73 ± 5.43	0.927898	20.72 ± 4.42	20.48 ± 3.81	0.0225861	26.55 ± 7.47	26.89 ± 6.08	0.743752	26.98 ± 7.46	26.84 ± 6.51	0.261	23.60 ± 5.40	23.77 ± 4.77	0.0508812	28.57 ± 7.75	29.10 ± 7.02
	Tobacco Dependence, % cases	binary	1.9361e-29	75.64	64.2519	1.19051e-10	76.88	66.61	8.85334e-07	76.8824	66.6075	6.69212e-08	74.0964	59.6859	6.14195e-12	74.9767	62.7137	3.69e-10	77.1552	59.6916	0.000493709	73.934	65.5602
	FTND, M(SD)	continuous	6.40704e-34	4.52 ± 2.47	3.81 ± 2.59	4.95018e-11	4.71 ± 2.55	4.09 ± 2.63	8.72438e-07	4.79 ± 2.39	4.21 ± 2.50	2.1422e-06	4.64 ± 2.67	3.84 ± 2.85	2.47506e-14	4.29 ± 2.33	3.56 ± 2.45	2.76e-11	4.33 ± 2.30	3.29 ± 2.53	9.28226e-05	4.27 ± 2.35	3.80 ± 2.34
Alcohol use variables	Age at first use of alcohol, M(SD)	continuous	1.06629e-32	13.87 ± 3.50	14.75 ± 3.44	6.23329e-13	13.47 ± 3.11	14.18 ± 2.91	2.1012e-09	13.36 ± 2.93	14.09 ± 2.80	1.94618e-06	13.56 ± 3.25	14.36 ± 3.11	1.08973e-11	14.26 ± 3.75	15.17 ± 3.68	0.00818	14.29 ± 3.51	14.74 ± 3.63	1.17678e-11	14.25 ± 3.85	15.57 ± 3.68
	Ever drink almost everyday for a week, % cases	binary	1.57438e-111	93.89	77.8944	4.55237e-70	94.59	73.89	1.93838e-38	94.5869	73.8899	2.44062e-28	94.8042	75.9162	2.88234e-18	93.6744	83.6538	2.65e-07	93.8218	84.3612	3.58688e-12	93.6039	82.9876
	Ever blacked out after drinking, % cases	binary	7.00303e-93	76.68	55.5856	3.55251e-42	82.74	61.81	1.50163e-20	82.7432	61.8117	3.30044e-27	81.4006	54.1885	1.10122e-25	70.8372	51.1752	0.00108	69.2529	59.6916	2.18804e-29	71.5956	43.1535
	Ever had a strong desire for drinking, % cases	binary	6.80177e-197	53.52	20.2776	4.7003e-102	56.25	17.85	2.63934e-54	56.2475	17.8508	4.3708e-42	59.262	19.6335	2.33625e-40	52.2326	26.2821	2.62e-13	51.2931	29.2952	9.97865e-29	52.6823	23.444
	Sum of health problems caused by drinking, M(SD)	continuous	5.26706e-117	0.50 ± 0.87	0.13 ± 0.41	1.32845e-53	0.51 ± 0.88	0.11 ± 0.37	6.23972e-23	0.40 ± 0.78	0.11 ± 0.36	2.34223e-26	0.60 ± 0.96	0.12 ± 0.39	7.32294e-34	0.50 ± 0.86	0.16 ± 0.44	1.39e-13	0.41 ± 0.70	0.14 ± 0.39	1.00131e-19	0.55 ± 0.92	0.17 ± 0.47
	Sum of emotional/psychological symptoms caused by drinking, M(SD)	continuous	1.27492e-227	2.79 ± 1.82	1.64 ± 1.21	3.0569e-114	2.82 ± 1.74	1.56 ± 1.09	3.22943e-57	2.62 ± 1.63	1.56 ± 1.09	6.24367e-51	2.98 ± 1.80	1.56 ± 1.09	1.10933e-52	2.83 ± 1.92	1.78 ± 1.31	4.1e-19	2.75 ± 1.83	1.86 ± 1.34	4.52419e-35	2.86 ± 1.96	1.72 ± 1.27
	Number of days used alcohol in the last 30 days, M(SD)	continuous	3.72886e-14	7.91 ± 10.44	8.49 ± 9.87	2.98504e-08	5.85 ± 9.06	6.36 ± 8.60	0.000671932	6.12 ± 8.94	6.45 ± 8.29	0.000824856	5.61 ± 9.15	6.19 ± 9.17	3.6458e-06	10.34 ± 11.39	11.41 ± 10.73	0.135	12.10 ± 11.58	12.47 ± 10.31	0.000901026	9.49 ± 11.21	10.42 ± 11.02
	Number of days used alcohol to intoxication in the last 30 days, M(SD)	continuous	0.213027	4.55 ± 8.70	4.22 ± 7.88	0.867249	3.55 ± 7.29	3.09 ± 6.22	0.890252	4.12 ± 7.35	3.68 ± 6.45	0.000963613	3.07 ± 7.20	1.92 ± 5.55	0.0380584	5.84 ± 9.70	6.08 ± 9.86	0.801	7.62 ± 10.28	7.19 ± 9.08	0.722587	4.99 ± 9.29	5.03 ± 10.43
Substance use variables	Age of onset of Cocaine Dependence, M(SD)	continuous	0.00234087	25.84 ± 6.55	25.34 ± 6.11	0.000457535	24.61 ± 6.24	23.86 ± 5.85	0.363272	21.62 ± 4.31	21.68 ± 4.01	0.024489	27.41 ± 6.52	28.39 ± 6.75	0.172929	26.86 ± 6.63	27.07 ± 6.20	0.318	23.41 ± 4.38	23.43 ± 3.61	0.00374915	28.51 ± 7.02	29.60 ± 6.94
	Cocaine Dependence, % cases	binary	9.26309e-54	75.33	59.4448	1.067e-08	67.81	57.9	5.46328e-09	67.8063	57.9041	0.0343241	65.738	59.6859	5.52498e-31	81.3488	61.7521	1.37e-23	72.9885	43.3921	0.0014574	85.3508	79.0456
	Cocaine Abuse, % cases	binary	1.026e-60	71.43	53.893	4.5705e-10	64.47	53.46	1.23516e-10	64.4689	53.4636	0.0476631	62.5753	56.8063	5.29083e-32	76.7907	55.6624	3.95e-21	67.8161	39.4273	3.59393e-06	81.0867	70.9544
	Age of onset Opioid Dependence, M(SD)	continuous	5.16714e-26	27.99 ± 6.41	26.57 ± 5.83	3.19402e-20	27.36 ± 7.08	25.11 ± 6.13	0.00220323	22.92 ± 4.59	22.24 ± 4.09	0.085892	31.64 ± 6.66	31.10 ± 6.38	0.771001	28.25 ± 5.25	28.16 ± 4.77	0.505	25.74 ± 3.86	25.52 ± 3.54	0.00674121	29.60 ± 5.62	30.24 ± 5.46
	Opioid Dependence, % cases	binary	0.747078	38.62	38.998	0.000979288	51.12	57.1	0.840646	51.1193	57.1048	0.0489721	42.8464	48.6911	0.0205028	23.6279	19.765	0.0957	18.2471	14.3172	0.611507	26.2036	24.8963
	Opioid Abuse, % cases	binary	0.344258	39.31	38.2532	0.0364638	52.67	56.48	0.749073	52.6659	56.4831	0.389947	44.7289	47.3822	9.70286e-05	24.5116	18.0556	0.0013	19.2529	11.8943	0.18979	27.0289	23.8589
	Marijuana Dependence, % cases	binary	2.40878e-07	41.48	35.782	0.0669852	41.76	38.45	0.0044197	41.7582	38.4547	0.00538272	33.0572	25.3927	0.00601431	42	36.6453	0.286	48.9943	45.5947	4.4913e-05	38.652	28.2158
	Marijuana Abuse Diagnosis, % cases	binary	2.5153e-06	51.99	46.6825	0.154352	56.7	54.09	0.063282	56.6952	54.0853	0.014571	50.4518	43.1937	0.00152294	49.1163	42.8419	0.00928	56.0345	48.0176	0.00315375	45.8047	37.9668
	Stimulants Dependence , % cases	binary	3.48012e-09	8.37	4.9086	0.00114737	11.44	7.82	0.0481442	11.4367	7.81528	0.173203	13.5542	10.733	1.57184e-05	5.30233	1.81624	0.184	1.43678	0.440529	0.00199224	7.15268	3.11203
	Stimulants Abuse Diagnosis, % cases	binary	1.51229e-10	10.12	6.02573	0.000744467	13.96	9.86	0.0383741	13.9601	9.8579	0.152929	16.2651	13.089	1.47942e-06	6.18605	2.02991	0.0959	1.72414	0.440529	0.000574078	8.32187	3.52697
	Sedatives Dependence , % cases	binary	4.71759e-07	10.66	7.31212	0.00189736	16.12	12.08	0.00759677	16.1172	12.0782	0.0100685	14.0813	8.90052	0.0138381	4.51163	2.5641	0.0431	3.44828	1.32159	0.30204	5.02063	3.73444
	Sedatives Abuse Diagnosis, % cases	binary	0.000350907	12.44	9.85105	0.0327103	19.01	15.99	0.0118283	19.0069	15.9858	0.273227	16.6416	14.1361	0.0379862	5.2093	3.4188	0.0478	4.02299	1.76211	0.584398	5.77717	4.97925
	Other Drugs Dependence , % cases	binary	8.21022e-06	18.68	14.8612	0.0525358	21.16	18.29	0.00100822	21.164	18.2948	0.378954	15.8886	13.8743	0.0137242	14.8372	11.4316	0.0296	16.2356	11.4537	0.14457	14.1678	11.4108
	Other Drugs Abuse Diagnosis, % cases	binary	6.16106e-07	21.42	16.9262	0.0612972	25.15	22.2	0.00357462	25.1526	22.2025	0.269336	20.256	17.5393	0.000214697	16.6977	11.4316	0.0012	18.2471	11.0132	0.033055	15.956	11.8257
Psychiatric variables	Anti-social Personality Disorder, % cases	binary	0.00383473	15.93	13.5748	0.358974	17.01	15.72	0.0352899	17.0126	15.7194	0.673798	13.0271	12.0419	0.0957232	15.5349	13.141	0.251	18.6782	15.859	0.0624741	14.0303	10.5809
	Depression, % cases	binary	0.921345	12.46	12.5592	0.839833	14.77	15.1	1	14.7741	15.0977	0.287079	16.1145	18.5864	1	9.72093	9.72222	0.919	10.0575	9.69163	0.972662	9.55983	9.75104
	Mania, % cases	binary	0.0544039	1.34	0.84631	0.261833	1.51	0.98	0.439885	1.5059	0.976909	0.333939	1.28012	0.52356	0.299565	1.11628	0.641026	0.198	1.72414	0.660793	0.888209	0.825309	0.622407
	Bipolar I, % cases	binary	1.06987e-08	7.56	4.36696	0.00029798	7.65	4.35	0.00113532	7.65161	4.35169	0.0155363	6.25	2.87958	0.000266932	7.25581	3.73932	0.00858	9.77011	5.28634	0.00170618	6.05227	2.28216
	Bipolar II, % cases	binary	0.926757	0.1	0.0677048										1	0.0930233	0.106838				0.997303	0.0687758	0.207469
	ADHD, % cases	binary	0.0038448	4.8	3.45295	0.0817286	6.43	4.88	0.103693	6.43061	4.88455	0.345452	5.87349	4.45026	0.145236	3.16279	2.13675	0.382	4.02299	2.86344	0.151349	2.75103	1.45228
	PTSD, % cases	binary	3.83858e-12	18.06	13.1009	4.0692e-05	18.4	13.5	0.000308888	18.3964	13.4991	0.0720887	17.997	14.1361	5.17916e-05	18.3256	13.2479	0.0252	19.5402	16.2996	7.15076e-05	17.7442	10.3734
	Generalized Anxiety Disorder, % cases	binary	0.492592	1.86	1.76032	0.697299	2.56	3.02	0.842985	2.5641	3.01954	0.642501	1.95783	1.57068	0.0974202	1.30233	0.641026	0.217	1.72414	0.881057	0.230084	1.10041	0.414938
	OCD, % cases	binary	0.397926	3.27	2.91131	0.597176	3.7	3.29	0.796143	3.7037	3.28597	0.323438	3.23795	2.09424	0.0564002	2.83721	1.60256	0.127	4.31034	2.42291	0.0964556	2.13205	0.829876
	Social Phobia, % cases	binary	0.00326622	7.05	5.41638	0.0165123	9.32	6.75	0.191177	9.32031	6.74956	0.034907	9.48795	6.02094	0.118213	5.25581	3.84615	0.617	5.45977	4.84581	0.0656832	5.15818	2.90456
	Agoraphobia, % cases	binary	0.0201064	4.18	3.14827	0.131875	4.92	3.73	0.236831	4.9247	3.73002	0.225384	4.44277	2.87958	0.784601	3.25581	2.99145	0.503	4.02299	3.0837	1	2.88858	2.90456
	Panic Disorder, % cases	binary	0.00146243	7.18	5.38253	0.217662	9.61	8.26	0.313493	9.60521	8.25933	0.253459	8.81024	6.80628	0.00169292	4.27907	1.92308	0.0649	5.31609	2.86344	0.00420353	3.78267	1.03734
	Gambling, % cases	binary	0.0001016	10.56	7.95531	0.731098	7.86	7.46	0.756722	7.85511	7.46004	0.713219	8.88554	8.11518	0.00308453	13.2558	9.40171	0.351	10.2011	8.37004	0.0196934	14.718	10.3734
	Suicidal Plan, % cases	binary	7.42034e-17	21.46	14.0826	2.84912e-10	22.39	13.32	1.6815e-06	22.385	13.3215	0.0023199	24.3223	16.7539	0.000157804	18.4186	12.8205	0.00264	22.8448	15.4185	0.00194005	16.2999	10.3734
	Suicide attempt, % cases	binary	9.44868e-18	18.57	11.4421	4.95072e-13	18.44	8.97	6.07801e-11	18.4371	8.9698	0.000938833	17.6958	10.4712	0.00223249	16.5581	12.1795	0.0368	20.977	15.859	0.00156993	14.4429	8.71369
	Suicidal intent, % cases	binary	1.43886e-12	12.86	7.81991	1.81897e-09	12.9	6.13	1.19655e-07	12.9019	6.12789	0.00246529	12.1988	6.5445	0.00717698	11.5349	8.2265	0.0179	15.6609	10.5727	0.0213683	9.55983	6.0166
	Self-harm, M(SD)	continuous	0.315834	2.38	2.03114	0.307531	3.05	2.4	0.918033	3.0525	2.39787	0.0523201	2.93675	1.04712	0.600563	1.72093	1.38889	0.911	2.44253	2.20264	0.281332	1.37552	0.622407
	Violent crime exposure, % cases	binary	0.0334392	19.43	17.5355	0.32449	14.16	12.88	0.352883	14.1636	12.8774	0.420434	13.253	11.5183	0.16982	26.4651	24.0385	0.946	29.8851	29.5154	0.00897053	24.8281	18.8797
	Sexual abuse exposure, % cases	binary	1.00144e-06	16.34	12.39	0.000114896	17.38	12.26	0.000876561	17.3789	12.2558	0.148588	17.997	14.6597	0.332242	16.093	14.6368	0.42	18.1034	16.0793	0.356516	15.1307	13.278
	Physical abuse exposure, % cases	binary	1.02195e-05	10.48	7.54909	0.00710902	10.66	7.73	0.0118212	10.6634	7.72647	0.457837	10.9187	9.42408	0.00745267	11.3953	8.11966	0.257	13.2184	10.793	0.00172638	10.5227	5.60166
Environmental variables	Number of types of violent crime exposures, M(SD)	continuous	1.9424e-06	0.46 ± 0.78	0.37 ± 0.69	0.000148641	0.42 ± 0.76	0.33 ± 0.68	0.00144428	0.42 ± 0.77	0.31 ± 0.67	0.0836066	0.42 ± 0.75	0.36 ± 0.70	0.0714782	0.54 ± 0.81	0.47 ± 0.74	0.662	0.61 ± 0.86	0.56 ± 0.79	0.00295883	0.50 ± 0.78	0.38 ± 0.67
	Multiple caregivers, M(SD)	continuous	0.365193	0.33	0.203114	0.813179	0.48 ± 1.70	0.40 ± 1.17	0.647987	0.2849	0.43 ± 1.24	0.928077	0	0	0.521827	0.418605	0.213675	0.0016	0.73 ± 2.26	0.46 ± 1.82	0.800794	0.618982	0.414938
	Number of relocations, M(SD)	continuous	0.466609	2.21 ± 2.53	2.16 ± 2.48	0.480134	2.25 ± 2.60	2.21 ± 2.61	0.190716	2.48 ± 2.72	2.32 ± 2.65	0.42039	2.06 ± 2.47	2.00 ± 2.52	0.790621	2.28 ± 2.45	2.20 ± 2.29	0.351	2.57 ± 2.72	2.57 ± 2.47	0.0199761	2.14 ± 2.29	1.85 ± 2.05
	Household substance use, % cases	binary	3.67074e-10	56.76	49.7292	0.00031834	57.31	50.8	0.0941363	57.3057	50.7993	0.000223881	57.6807	46.8586	3.49403e-06	61.5814	52.5641	0.00136	61.4943	51.7621	0.00154807	61.6231	53.3195
	Regular smokers in the Household, % cases	binary	3.58067e-07	68.38	62.9655	0.000200581	73.42	67.32	0.0711055	73.4229	67.3179	0.106192	77.9367	73.822	0.00919744	69.1628	64.3162	0.0338	67.0977	60.793	0.325576	70.1513	67.6349
Genetic variables	Polygenic Score, M(SD)	continuous	n/a	n/a	n/a	5.68669e-14	0.22 ± 0.97	-0.04 ± 0.92	3.2276e-08	0.21 ± 0.94	-0.04 ± 0.92	1.41644e-06	0.23 ± 0.99	-0.03 ± 0.93	0.93289	0.04 ± 1.01	0.05 ± 0.96	0.67	0.01 ± 1.03	0.00 ± 0.99	0.487854	0.05 ± 1.00	0.09 ± 0.92
*1: 0 through 11th grade;2: high school education;3: [technical school or 1 yr college, 2-3 years of college (no degree), bachelor's degree,advanced degree]
**1': Excellent; '2': Very Good; '3': Good; '4': Fair; '5': Poor; NA: No Answer

### Sheet: S-Table 2
Supplementary Table 2: Missingness
Phenotype	Whole sample	EUR	AFR
Age that first time meet 3 or more opioid dependence variable	5756	1748	2517
Age that first used an opiate drug	4251	1183	1925
Age that first time experience 3 or more tobacco dependance symptoms	3140	1133	1131
Age that first time experience 3 or more symptoms of cocaine dependence	2921	1324	860
Age that first time used tobacco at the highest rate	1794	685	614
Age that first used cocaine	1676	581	656
Age that first time used tobacco	289	106	99
Age that first time got drunk	225	56	94
Age at regular drinking	211	74	65
BMI	96	23	39
Income	82	31	23
Age at first use of alcohol	21	1	11
Education	7	2	3
Health Rating	2	1	1

### Sheet: S-Table 3
Supplementary Table 3: Performance metrics for logistic regression
	Logistic Regression
	AUC	Accuracy	Precision	Recall	F1-score
Whole Sample	0.820 ± 0.014	0.773 ± 0.013	0.798 ± 0.012	0.886 ± 0.012	0.764 ± 0.014
EUR only
without PGS	0.841 ± 0.024	0.795 ± 0.020	0.820 ± 0.014	0.897 ± 0.018	0.787 ± 0.020
with PGS	0.842 ± 0.025	0.793 ± 0.021	0.820 ± 0.013	0.894 ± 0.019	0.786 ± 0.021
with PGS, < 40 years	0.816 ± 0.014	0.748 ± 0.022	0.769 ± 0.013	0.831 ± 0.037	0.745 ± 0.021
with PGS, ≥ 40 years	0.833 ± 0.027	0.828 ± 0.024	0.862 ± 0.013	0.927 ± 0.024	0.818 ± 0.024
AFR only
without PGS	0.778 ± 0.023	0.758 ± 0.025	0.790 ± 0.016	0.889 ± 0.033	0.744 ± 0.025
with PGS	0.778 ± 0.023	0.757 ± 0.026	0.790 ± 0.017	0.888 ± 0.034	0.744 ± 0.026
with PGS, < 40 years	0.759 ± 0.039	0.716 ± 0.031	0.752 ± 0.022	0.792 ± 0.039	0.713 ± 0.030
with PGS, ≥ 40 years	0.758 ± 0.036	0.783 ± 0.020	0.813 ± 0.021	0.923 ± 0.010	0.760 ± 0.029

### Sheet: S-Table 4
Supplementary Table 4: Regression coefficients for logistic regression
	Whole Sample		EUR						AFR
			All		< 40 years		≥40 years		All		< 40 years		≥ 40 years
Phenotype	MEAN	STDEV	MEAN	STDEV	MEAN	STDEV	MEAN	STDEV	MEAN	STDEV	MEAN	STDEV	MEAN	STDEV
Heart disease	1.24571	0.0390901	1.45583	0.0492662	1.45543	0.0778276	1.57039	0.0628877	1.01654	0.0596103	0.864144	0.0880986	1.28008	0.113987
Health problems due to smoking	0.598976	0.0437032	0.663513	0.0241612	0.777356	0.110566	0.548093	0.0559396	0.422418	0.0630263	0.330683	0.0699285	0.471382	0.0715791
How many years have used Alcohol	0.564872	0.0264478	0.653309	0.0299742	0.752518	0.0392282	0.451462	0.0401474	0.532836	0.0376661	0.576691	0.0380197	0.395343	0.037408
Cocaine Dependence	0.525539	0.0294987	0.493929	0.0354056	0.472905	0.083445	0.573194	0.0587261	0.596236	0.0505333	1.00945	0.10416	0.343187	0.0522287
Liver disease	0.346809	0.0259904	0.290125	0.0717978	0.301744	0.0586679	0.213437	0.0859442	0.599725	0.060627	0.856364	0.109169	0.253401	0.0852949
Generalized Anxiety Disorder	0.322937	0.0253849	0.529101	0.0703271	0.727229	0.0614486	0.21132	0.095757	0.106451	0.0679367	0.349617	0.132222	-0.0223194	0.0859165
Sum of emotional/psychological symptoms caused by drinking	0.314383	0.0235536	0.336589	0.0196616	0.207033	0.0169497	0.429534	0.0310205	0.273439	0.0159552	0.385241	0.0762536	0.240689	0.0384922
HIV/AIDS	0.291082	0.0224007	0.266777	0.0309956	0.232011	0.0524779	0.428273	0.0724331	0.35695	0.0529895	0.105998	0.0351017	0.560522	0.070307
Sum of Health problems caused by drinking	0.278042	0.0184102	0.306692	0.0300295	0.177756	0.0505474	0.55587	0.0612583	0.286022	0.0172859	0.318792	0.0355772	0.316094	0.0473885
Marijuana Abuse Diagnosis	0.259696	0.0403238	0.0119973	0.0624712	0.0246627	0.0645888	0.0245734	0.0544067	0.269837	0.0589072	0.328024	0.13951	0.155706	0.0878132
Employment	0.258582	0.047202	0.26972	0.0467588	0.251838	0.0728385	0.228211	0.105616	0.33566	0.0790938	0.471766	0.143484	0.398755	0.149654
Alcohol Dependence	0.247468	0.0261754	0.333749	0.0664693	0.18509	0.0494787	0.447591	0.0867728	0.284257	0.0792754	0.89464	0.118485	-0.106521	0.0854434
High Blood Pressure	0.158614	0.0619657	-0.0835962	0.0755812	-0.0461674	0.0816592	0.0293849	0.0675633	0.343163	0.10935	0.360007	0.119745	0.592757	0.124405
Anti-social Personality Disorder	0.150466	0.0324203	0.114626	0.109636	-0.0156065	0.0794211	0.391415	0.0583131	0.359814	0.112327	0.3808	0.168037	0.43196	0.130407
Anxiolytics	0.148	0.021174	0.256879	0.0590336	0.297533	0.0648119	0.141801	0.0896679	-0.0800781	0.0536631	-0.0576804	0.0866433	-0.138175	0.087599
PTSD	0.128904	0.0516004	0.0483975	0.0455444	0.0759276	0.0591182	-0.0219757	0.0776027	0.33451	0.134079	0.589655	0.21897	0.203304	0.0840955
FTND	0.124484	0.0140823	0.0897562	0.0349642	0.0694042	0.0421193	0.0410282	0.0498448	0.0475698	0.0448593	-0.0100984	0.048171	0.071942	0.031205
Epilepsy/seizure	0.120292	0.0196262	0.252866	0.0750813	0.228537	0.0909796	0.214796	0.114938	0.0457866	0.0608214	0.262349	0.0706998	0.0128221	0.0524964
Ever blacked out after drinking	0.115619	0.0318794	0.0452651	0.0756036	-0.0977106	0.0463554	0.297727	0.087443	0.33843	0.112226	0.45887	0.167927	0.232447	0.0952933
Mood stabilizer	0.115048	0.0437875	0.116344	0.0389885	0.13928	0.100204	0.157663	0.0683548	0.126157	0.0635023	0.177953	0.0863683	0.12278	0.0379889
Alcohol Abuse	0.101968	0.0200815	-0.0241294	0.0562948	-0.236733	0.0613597	0.359773	0.0773736	0.360461	0.0826127	0.0139443	0.150304	0.620514	0.116655
Age of onset of Cocaine Dependence	0.0892033	0.0151483	0.124355	0.05036	0.0937867	0.0557004	0.169549	0.0948085	0.0835214	0.0601923	0.0431096	0.0710873	0.0588236	0.0518202
Opioid Dependence	0.0873536	0.0536796	0.0429242	0.044433	-0.0748234	0.110352	0.31751	0.114503	-0.123855	0.0719927	0.0998473	0.141806	-0.303019	0.128224
Tobacco Dependence	0.0698671	0.0235741	0.253903	0.0753073	0.34941	0.0927418	0.145955	0.0644308	0.0652991	0.0667863	-0.138451	0.0835632	0.343797	0.0961282
How many years have used Hallucinogens	0.0681934	0.0149712	0.0969121	0.0200248	0.0271663	0.020669	0.195546	0.0400752	0.0505163	0.0278643	0.0979708	0.0565148	0.0194849	0.0290341
Antidepressants	0.0631181	0.0307349	0.318975	0.171406	0.0330829	0.0341408	0.450241	0.110286	-0.045755	0.0602583	0.168448	0.0614619	-0.0953512	0.0628823
Antipsychotics	0.0505682	0.0229143	0.0391817	0.109761	0.187091	0.0863196	-0.172179	0.0646072	-0.0018905	0.0606125	0.347965	0.105703	-0.169926	0.0947188
Number of types of violent crime exposures	0.0498009	0.0154203	0.0609223	0.0295054	0.0763885	0.0412607	0.00547557	0.0290442	0.016448	0.0233082	-0.0651749	0.0477566	0.120329	0.0202561
Depression	0.0462754	0.0351175	0.228966	0.0479675	0.40833	0.0747719	-0.0330642	0.0721578	-0.0765292	0.0695033	-0.0126443	0.156881	-0.0798998	0.050742
Any other illness	0.0419464	0.0269146	-0.0551975	0.0698665	-0.336889	0.110676	0.233933	0.0497965	-0.0344195	0.0731078	0.249029	0.130548	-0.319742	0.205168
Stimulants Dependence	0.0396855	0.044303	-0.251828	0.0545469	-0.393263	0.073696	-0.065616	0.0790314	0.115786	0.0411248	-0.046706	0.106811	0.161442	0.100103
Multiple caregivers	0.0337657	0.00890942	0.0779806	0.020819	0.0560354	0.0243086	0.14368	0.0477749	0.0889416	0.0303079	0.139275	0.083549	0.0895502	0.0503788
Race:White	0.0291569	0.0200433							-0.000871335
Physical abuse exposure	0.0266113	0.0181715	-0.0119118	0.0425085	-0.0319596	0.0465748	-0.0659374	0.0839362	0.0531461	0.068808	0.353586	0.0912215	-0.19287	0.131601
Suicidal Plan	0.0250137	0.0199668	0.176246	0.0807807	0.151684	0.0627583	0.140386	0.0433983	-0.141558	0.036471	-0.511406	0.127521	0.145335	0.105797
Number of days used alcohol to intoxication in the last 30 days	0.0172972	0.0192704	0.115543	0.0402336	0.100681	0.0438868	0.15112	0.0429115	0.0187019	0.0338413	-0.0933402	0.0457285	-0.0588998	0.0555786
Ever drink almost everyday for a week	0.0162775	0.0367524	-0.0169037	0.0509463	0.0877902	0.0608483	-0.115404	0.06831	0.223901	0.0406773	0.100624	0.105954	0.282002	0.0631065
Education	0.0160099	0.016747	0.0378406	0.0242683	-0.0507951	0.0390074	0.2024	0.0405198	-0.0844485	0.0306447	-0.21931	0.0251391	-0.0206323	0.0167111
Ever had a strong desire for drinking	0.0132042	0.00282199	0.0136264	0.0023592	0.0019109	0.00429042	0.0161795	0.00284337	0.0192008	0.00246387	0.023164	0.00685554	0.0235604	0.00383152
Diabetes	0.0130138	0.0260348	-0.153494	0.071312	-0.0804882	0.0726638	-0.126917	0.0569189	0.141884	0.0512218	0.388279	0.115654	0.0397595	0.0670699
Opioid Abuse	0.00940803	0.0339601	-0.238886	0.0578576	-0.243262	0.0749742	-0.196491	0.0913447	0.281521	0.0859286	0.0503926	0.102336	0.444713	0.177093
Age of onset Opioid Dependence	0.00105701	0.0497097	-0.124472	0.0416207	-0.0997227	0.0604381	-0.240157	0.0636307	0.223727	0.0631218	0.368477	0.108994	0.169338	0.0769259
How many years have used Amphetamines	-0.00181718	0.0163758	0.034797	0.0169149	0.00328426	0.0343473	0.0550692	0.0526392	0.0661526	0.0298781	0.271655	0.10715	0.0518954	0.0290757
Race:Non-white	-0.00209358	0.0149098							-0.0149766
Marijuana Dependence	-0.00637994	0.00380339	0.0103035	0.00527867	-0.0274546	0.00938215	0.00622268	0.00525276	-0.0355696	0.00763261	-0.189656	0.0255521	-0.0219228	0.00729084
Regular smokers in the Household	-0.00719532	0.00743375	0.00104267	0.000405986	0.00122185	0.000441538	0	0	-0.036193	0.0237493	0.0180689	0.00949549	-0.103108	0.053298
Household substance use	-0.00978531	0.00369846	-0.0298287	0.00436387	-0.00517242	0.0055443	-0.0436175	0.00467159	-0.00538655	0.00593494	0.0762362	0.021827	-0.0130894	0.00438485
Social Phobia	-0.0136648	0.0251988	0.0931798	0.0426291	0.165181	0.0971757	0.0701496	0.0794155	-0.254941	0.103056	-0.208008	0.138143	-0.303411	0.125881
Suicidal intent	-0.0154139	0.0277317	-0.01023	0.0367827	-0.105339	0.0670339	0.0792663	0.0557383	-0.052995	0.0676198	-0.0133454	0.124279	-0.062518	0.0589983
How many years have used Methadone	-0.0163256	0.0168197	-0.0696259	0.0170934	-0.0907331	0.0192149	-0.0454142	0.026565	-0.0809695	0.018154	0.0886369	0.0710893	-0.123277	0.0350447
Cancer	-0.0165624	0.0226062	0.0645869	0.0329995	0.190918	0.0855547	-0.0382228	0.0881053	-0.109308	0.0442295	-0.0649121	0.0710592	-0.0433356	0.0702762
How many years have used Inhalants	-0.0194304	0.0102968	-0.0366274	0.0130556	-0.0402818	0.0429446	-0.0325074	0.0301387	0.215026	0.0415872	0.115407	0.103014	0.328459	0.136204
Unconscious > 5 min	-0.0206504	0.026467	-0.0373484	0.0611211	-0.0994973	0.0484464	0.10054	0.0839438	0.151146	0.0457157	0.311851	0.075751	0.0519435	0.068397
Thyroid disease	-0.0213026	0.0337672	-0.000263807	0.0623219	0.0906267	0.0802765	-0.158596	0.0714814	-0.234965	0.092979	-0.219118	0.100706	-0.319353	0.1058
How many years have used Barbiturates	-0.0222505	0.0110108	-0.00765918	0.0140755	0.00898944	0.0259724	-0.043288	0.0465444	-0.0694932	0.0331963	0.030067	0.0887692	-0.0492512	0.0311108
BMI	-0.0250687	0.00926871	0.04953	0.02472	0.110071	0.0282466	-0.045465	0.0247323	-0.0547213	0.0214526	0.0150291	0.0373725	-0.0746376	0.0240982
Violent crime exposure	-0.0269792	0.0183883	-0.016001	0.0591159	-0.0476338	0.0515008	-0.120202	0.0766357	-0.0280856	0.0373888	0.0350841	0.0682972	-0.0560925	0.0522943
Self-harm	-0.0275504	0.0105054	-0.0134842	0.0193422	0.0106702	0.0192213	-0.0652225	0.0352566	-0.0352611	0.017504	0.00341824	0.0496482	-0.0247969	0.0300953
How many years have used Cocaine	-0.0288107	0.0159929	-0.030088	0.022478	0.00343613	0.035306	-0.0464315	0.0576672	-0.0932878	0.030866	-0.0608574	0.0568815	-0.0766976	0.0344606
How many years have used Other sed/hyp/tranq	-0.0385898	0.0123094	-0.0126269	0.0340251	-0.0635885	0.0292248	-0.00290796	0.0425069	-0.00234147	0.0311841	-0.0195165	0.0661068	-0.000498943	0.0298196
Income	-0.0390634	0.0114237	-0.0715429	0.0142133	-0.0511452	0.0272147	-0.10006	0.0449545	-0.0700751	0.00896356	-0.00516278	0.0254454	-0.0858664	0.0286904
Number of relocations	-0.0427321	0.0188829	-0.0993716	0.0226453	-0.108668	0.023113	-0.064851	0.0217169	-0.00452361	0.0286902	0.0581117	0.044196	-0.019	0.035083
Gambling	-0.0459888	0.00668428	-0.0274068	0.0109114	-0.0275856	0.00990194	-0.00577382	0.0100754	-0.0239598	0.00571839	0.0463097	0.0121027	-0.0510805	0.0068483
Other Drugs Abuse Diagnosis	-0.0555464	0.0324519	0.0564386	0.0624337	0.179638	0.0827086	-0.0670476	0.116607	-0.112731	0.080901	0.0517532	0.13931	-0.274558	0.103022
Other Drugs Dependence	-0.0561358	0.0249551	-0.0294558	0.0505683	0.0224113	0.0620233	-0.0816763	0.0633703	-0.291111	0.107243	-0.575169	0.144677	-0.237851	0.0801013
Stroke	-0.0579163	0.0230897	-0.0309117	0.036103	-0.0375696	0.0887849	-0.0807286	0.0994127	0.00470267	0.0805228	0.275583	0.13323	-0.0559693	0.062857
How many years have used Other opiates/analgesics	-0.0632758	0.0197588	-0.111723	0.0391358	-0.0974302	0.0429296	-0.162001	0.0432231	-0.0974177	0.0312233	-0.141475	0.0511635	-0.111951	0.0260097
Marital status	-0.0729052	0.039469	-0.0170519	0.0964373	-0.134307	0.0731073	0.107553	0.0798036	0.334896	0.0730783	0.982736	0.189849	0.171545	0.109795
How many years have used Cannabis	-0.0800785	0.0265013	-0.013838	0.0296797	0.0283196	0.0320038	-0.0641687	0.0298911	-0.12352	0.0229217	-0.131516	0.0353131	-0.137662	0.0354195
OCD	-0.0895744	0.0251664	-0.180466	0.053301	-0.107389	0.0709277	-0.343398	0.0767121	0.0272304	0.0571194	-0.0548936	0.0827783	-0.0527773	0.0771488
Cocaine Abuse	-0.0914068	0.0163195	-0.134965	0.0498195	-0.266452	0.0792853	-0.096244	0.0600987	0.161139	0.0400799	0.66256	0.0887723	-0.0700341	0.0677697
Sexual abuse exposure	-0.0915722	0.0256575	0.0829578	0.11011	0.0831265	0.104544	0.0721499	0.0787412	0.0558728	0.0533919	0.000493449	0.127042	0.07718	0.0742895
How many years have used Heroin	-0.0925173	0.018109	-0.0233102	0.0302202	-0.0216862	0.0245671	-0.0989431	0.0500014	-0.171493	0.0236693	-0.494822	0.0593585	-0.110049	0.0469555
Sedatives Abuse Diagnosis	-0.0935807	0.0174717	-0.126616	0.0569602	-0.118779	0.0773151	-0.267966	0.0373351	-0.0962731	0.0519898	-0.575504	0.102366	0.0153121	0.118639
Health Rating	-0.100386	0.0197861	-0.112055	0.0248128	-0.104423	0.0367209	-0.129666	0.0438386	-0.0726612	0.0190195	-0.0881913	0.0285667	-0.0875269	0.0234615
Bipolar II	-0.108443	0.0349879	0.0237555	0.0378909	0.15722	0.0669122	-0.164785	0.103732	-0.190809	0.0659405	-0.477338	0.159225	-0.140313	0.1249
Brain Injury/Consussion	-0.1142	0.056277	-0.12269	0.0777944	-0.0198205	0.028278	-0.0510744	0.0908223	-0.285679	0.0823946	-0.24245	0.110976	-0.284784	0.0981151
Migraine headaches	-0.121284	0.0139503	-0.0707819	0.0534068	-0.0582805	0.0586706	0.00326101	0.107186	-0.143738	0.0540507	-0.373538	0.0649558	0.0478124	0.0596217
STD	-0.14429	0.0459752	-0.184947	0.0975299	-0.212079	0.06935	-0.00766766	0.0599688	-0.126264	0.0418363	-0.0631269	0.0667816	-0.153302	0.0632715
Bipolar I	-0.149315	0.0500581	-0.123706	0.0982465	-0.0892973	0.0953613	-0.16036	0.158711	-0.139055	0.0846793	-0.109022	0.088929	-0.12639	0.069564
Panic Disorder	-0.165205	0.0386699	-0.216032	0.0279734	-0.177156	0.0652423	-0.415225	0.139895	-0.081528	0.0585192	0.0978376	0.105494	-0.158043	0.0401104
Mania	-0.17351	0.0143503	-0.280036	0.0438239	-0.223756	0.0480312	-0.324126	0.0938936	-0.202099	0.0939036	-0.325743	0.185217	-0.0710274	0.118126
Suicide attempt	-0.178287	0.0433891	-0.380061	0.0829412	-0.488399	0.0785637	-0.0444995	0.0695119	-0.00543688	0.078241	-0.0353512	0.0910656	0.0422167	0.0528266
Smoked a total of 100 cigarettes lifetime	-0.180282	0.0462076	-0.0844495	0.0991834	-0.231252	0.0866914	0.0422669	0.11096	-0.272067	0.0687923	-0.700996	0.111686	-0.0780782	0.108097
ADHD	-0.187882	0.0497524	-0.208548	0.0927111	-0.184145	0.0581441	0.0565809	0.0818581	-0.127831	0.0750066	-0.483235	0.150039	-0.0113009	0.050724
Ever had emotional problem	-0.189575	0.0408833	-0.115137	0.0740168	-0.24899	0.0729054	0.0148603	0.0918128	-0.283026	0.0713755	-0.101889	0.067134	-0.370619	0.0679362
Age at first use of alcohol	-0.197747	0.073731	-0.22773	0.0972322	-0.0914214	0.0657468	-0.207201	0.051169	-0.236031	0.108874	-0.087104	0.11969	-0.0405527	0.0421235
Age of Onset of Tobacco Dependance	-0.204991	0.0331653	-0.193729	0.0432512	-0.113076	0.050188	-0.347594	0.091189	-0.202782	0.0359021	-0.0906753	0.0831761	-0.211386	0.0472151
Sedatives Dependence (DSM-IV)	-0.214507	0.0548517	-0.481024	0.131158	-0.391049	0.0927187	-0.200931	0.0602206	-0.0595396	0.040225	-0.0630028	0.0834651	-0.0818031	0.0629283
Stimulants Abuse Diagnosis	-0.218426	0.0618189	-0.378513	0.0516692	-0.442474	0.0861905	-0.196904	0.0784799	0.0607127	0.0704736	-0.228527	0.102943	0.220998	0.0914051
Agoraphobia	-0.218633	0.0294247	-0.24219	0.0415628	-0.0306203	0.0777912	-0.548743	0.0876672	-0.244893	0.0768852	-0.520768	0.0967369	-0.0683267	0.0940551
Number of days used alcohol in the last 30 days	-0.251776	0.0270787	-0.38267	0.039424	-0.4488	0.0404689	-0.384951	0.0348184	-0.253721	0.0302033	-0.0618198	0.0388083	-0.218247	0.0594099
PGS			0.170872	0.0250321	0.229143	0.0184479	0.09953	0.0386361	0.00637933	0.0162452	0.118115	0.0263037	-0.07263	0.0231767
